# Spatial-temporal and phylogenetic analyses of epidemiologic data to help understand the modes of transmission of endemic typhoid fever in Samoa

**DOI:** 10.1101/2022.03.28.22272797

**Authors:** Michael J. Sikorski, Jianguo Ma, Tracy H. Hazen, Sachin N. Desai, Siaosi Tupua, Susana Nimarota-Brown, Michelle Sialeipata, Savitra Rambocus, Susan A. Ballard, Mary Valcanis, Robert E. Thomsen, Roy M. Robins-Browne, Benjamin P. Howden, Take K. Naseri, Myron M. Levine, David A. Rasko

## Abstract

*Salmonella enterica* serovar Typhi (*S*. Typhi) is either widely distributed or proximally transmitted via fecally-contaminated food or water to cause typhoid fever. In Samoa, where endemic typhoid fever has persisted over decades despite water quality and sanitation improvements, the local patterns of *S*. Typhi circulation remain undistinguished. From April 2018-June 2020, epidemiologic data and GPS coordinates were collected during household investigations of 260 acute cases of typhoid fever, and 27 asymptomatic shedders of *S*. Typhi were detected among household contacts. Spatial and temporal distributions of cases were examined using Average Nearest Neighbor and space-time hotspot analyses. In rural regions, infections occurred in sporadic, focal clusters contrasting with persistent, less clustered cases in the Apia Urban Area. Restrictions to population movement during nationwide lockdowns in 2019-2020 were associated with marked reductions of cases. Phylogenetic analyses of isolates with whole genome sequences (n=186) revealed one dominant genotype 3.5.4 (n=181/186) that contains three Samoa-exclusive sub-lineages: 3.5.4.1, 3.5.4.2, and 3.5.4.3. Variables of patient sex, age, and geographic region were examined by phylogenetic groupings, and significant differences (p<0.05) associated genetically-similar isolates in urban areas with working ages (20-49 year olds), and in rural areas with age groups typically at home (<5, 50+). Isolates from asymptomatic shedders were among all three sub-lineages. Whole genome sequencing also corroborated bacterial genetic similarity in 10/12 putative epidemiologic linkages among cases and asymptomatic shedders as well as 3/3 repeat positives (presumed relapses), with a median of one single nucleotide polymorphism difference. These findings highlight various patterns of typhoid transmission in Samoa that differ between urban and rural regions as well as genomic subtypes. Asymptomatic shedders, detectable only through household investigations, are likely an important reservoir and mobile agent of infection. This study advances a “Samoan *S*. Typhi framework” that supports current and future typhoid surveillance and control efforts in Samoa.

**AUTHOR SUMMARY:** Many typhoid endemic countries have evident transmission contributions from widely distributed contaminated water supplies and/or asymptomatic *S*. Typhi carriers who intermittently cause sporadic outbreaks. However, these patterns have not yet been examined in the island nation of Samoa, where typhoid has remained endemic for decades. In this study, we incorporated the discerning powers of spatial-temporal cluster analyses as well as phylogenetics of whole genome sequences (WGS) of *S*. Typhi isolates to examine detailed epidemiologic data collected through household investigations of culture-confirmed cases of typhoid fever occurring in Samoa from April 2018 through June 2020. We detected patterns consistent with both modes of transmission, varying between urban and rural regions, and we provided evidence of intra-household transmission of genetically similar isolates, thereby supporting a majority of putative epidemiologic linkages made during household investigations, and identifying important roles for asymptomatic shedders of *S*. Typhi. These findings advance our understanding of persistently endemic typhoid fever in Samoa and directly support the efforts of the Samoa Typhoid Fever Control Program of the Ministry of Health of Samoa.
