## Supplemental Table S1 for "Spatial-temporal and phylogenetic analyses of epidemiologic data to help understand the modes of transmission of endemic typhoid fever in Samoa"

### Sheet: Table S1
Supplemental Table 1. Samoa S. Typhi isolates analyzed in this study
Strain ID	Assembly Accession(s)	Run Accession(s)	Sample Accession	Project Accession	Display Name	No. Contigs	Genome Size	Circularized plasmid size	GC	N50	Year	Month	Study quarter	Sex	Age Group	Specimen	Status	Census Region	Genotype
AUSMDU00022461	CP090241	SRR17283806, SRR17299247	SAMN24254903	PRJNA319593	AUSMDU00022461.consensus	1	4781052	-	0.521	-	2018	4	Q2	Male	5-19 years	Blood	Acute Case	NWU	3.5.4.2
AUSMDU00022462		SRR17283805	SAMN24254904	PRJNA319593	AUSMDU00022462	57	4715720		0.5204	162068	2018	5	Q2	Male	5-19 years	Blood	Acute Case	ROU	3.5.4.2
AUSMDU00022463		SRR17283630	SAMN24254905	PRJNA319593	AUSMDU00022463	57	4716322		0.5204	171918	2018	5	Q2	Male	5-19 years	Blood	Acute Case	ROU	3.5.4.1
AUSMDU00022464		SRR17283617	SAMN24254906	PRJNA319593	AUSMDU00022464	60	4714618		0.5204	153663	2018	5	Q2	Male	5-19 years	Blood	Acute Case	ROU	3.5.4.2
AUSMDU00022465		SRR17283734	SAMN24254907	PRJNA319593	AUSMDU00022465	55	4823018		0.5201	171910	2018	5	Q2	Male	0-4 years	Blood	Acute Case	NWU	3.5.4.2
AUSMDU00022466		SRR17283723	SAMN24254908	PRJNA319593	AUSMDU00022466	55	4822357		0.5201	171902	2018	5	Q2	Female	20-49 years	Blood	Acute Case	NWU	3.5.4.2
AUSMDU00022467		SRR17283712	SAMN24254909	PRJNA319593	AUSMDU00022467	55	4716206		0.5204	184868	2018	5	Q2	Male	20-49 years	Blood	Acute Case	AUA	3.5.4
AUSMDU00022468		SRR17283669	SAMN24254910	PRJNA319593	AUSMDU00022468	56	4715688		0.5204	174115	2018	6	Q2	Male	20-49 years	Blood	Acute Case	AUA	3.5.4.2
AUSMDU00022469		SRR17283658	SAMN24254911	PRJNA319593	AUSMDU00022469	58	4822097		0.5201	171886	2018	5	Q2	Male	5-19 years	Blood	Acute Case	AUA	3.5.4.2
AUSMDU00022470		SRR17283647	SAMN24254912	PRJNA319593	AUSMDU00022470	59	4822074		0.5201	184868	2018	5	Q2	Female	20-49 years	Blood	Acute Case	NWU	3.5.4.3
AUSMDU00022471		SRR17283804	SAMN24254913	PRJNA319593	AUSMDU00022471	56	4715335		0.5204	171902	2018	7	Q3	Female	20-49 years	Blood	Acute Case	AUA	3.5.4.3
AUSMDU00022472		SRR17283793	SAMN24254914	PRJNA319593	AUSMDU00022472	63	4820599		0.5201	153663	2018	7	Q3	Male	5-19 years	Blood	Acute Case	AUA	3.5.4.3
AUSMDU00022473		SRR17283782	SAMN24254915	PRJNA319593	AUSMDU00022473	56	4715730		0.5204	162064	2018	7	Q3	Male	5-19 years	Blood	Acute Case	NWU	3.5.4.2
AUSMDU00022474		SRR17283771	SAMN24254916	PRJNA319593	AUSMDU00022474	53	4715669		0.5204	171902	2018	7	Q3	Male	5-19 years	Blood	Acute Case	AUA	3.5.4.3
AUSMDU00022475		SRR17283760	SAMN24254917	PRJNA319593	AUSMDU00022475	54	4714592		0.5204	184868	2018	7	Q3	Female	20-49 years	Blood	Acute Case	NWU	3.5.4.3
AUSMDU00022476		SRR17283749	SAMN24254918	PRJNA319593	AUSMDU00022476	57	4822093		0.5201	162068	2018	7	Q3	Male	20-49 years	Blood	Acute Case	AUA	3.5.4.2
AUSMDU00022477		SRR17283706	SAMN24254919	PRJNA319593	AUSMDU00022477	53	4715982		0.5204	184868	2018	7	Q3	Male	5-19 years	Blood	Acute Case	ROU	3.5.4.2
AUSMDU00022478		SRR17283695	SAMN24254920	PRJNA319593	AUSMDU00022478	55	4715159		0.5204	171910	2018	7	Q3	Male	5-19 years	Blood	Acute Case	NWU	3.5.4.3
AUSMDU00022479		SRR17283684	SAMN24254921	PRJNA319593	AUSMDU00022479	57	4716284		0.5204	171910	2018	7	Q3	Male	5-19 years	Blood	Acute Case	NWU	3.5.4.2
AUSMDU00022480		SRR17283641	SAMN24254922	PRJNA319593	AUSMDU00022480	54	4716225		0.5204	184868	2018	7	Q3	Male	20-49 years	Blood	Acute Case	ROU	3.5.4.2
AUSMDU00022481		SRR17283629	SAMN24254923	PRJNA319593	AUSMDU00022481	53	4822274		0.5201	171902	2018	7	Q3	Male	20-49 years	Blood	Acute Case	NWU	3.5.4.2
AUSMDU00022482		SRR17283626	SAMN24254924	PRJNA319593	AUSMDU00022482	63	4822117		0.5201	143635	2018	7	Q3	Male	20-49 years	Blood	Acute Case	AUA	3.5.4.2
AUSMDU00022483		SRR17283625	SAMN24254925	PRJNA319593	AUSMDU00022483	55	4714937		0.5204	162068	2018	6	Q2	Male	5-19 years	Blood	Acute Case	NWU	3.5.4.2
AUSMDU00022484		SRR17283624	SAMN24254926	PRJNA319593	AUSMDU00022484	54	4715645		0.5204	184868	2018	6	Q2	Female	20-49 years	Blood	Acute Case	NWU	3.5.4.3
AUSMDU00022485		SRR17283623	SAMN24254927	PRJNA319593	AUSMDU00022485	53	4715657		0.5204	184868	2018	6	Q2	Male	20-49 years	Blood	Acute Case	NWU	3.5.4.3
AUSMDU00022486		SRR17283622	SAMN24254928	PRJNA319593	AUSMDU00022486	57	4822544		0.5201	171902	2018	8	Q3	Male	20-49 years	Blood	Acute Case	ROU	3.5.4.3									Epi Link #1
AUSMDU00022487		SRR17283621	SAMN24254929	PRJNA319593	AUSMDU00022487	56	4715387		0.5204	171910	2018	8	Q3	Female	20-49 years	Blood	Acute Case	NWU	3.5.4.2
AUSMDU00022488		SRR17283620	SAMN24254930	PRJNA319593	AUSMDU00022488	56	4715572		0.5204	161630	2018	8	Q3	Female	20-49 years	Blood	Acute Case	AUA	3.5.4.3
AUSMDU00022489		SRR17283619	SAMN24254931	PRJNA319593	AUSMDU00022489	58	4819303		0.5201	162116	2018	8	Q3	Female	5-19 years	Blood	Acute Case	NWU	3.5.4.2
AUSMDU00022490		SRR17283618	SAMN24254932	PRJNA319593	AUSMDU00022490	58	4716611		0.5204	153663	2018	8	Q3	Male	5-19 years	Blood	Acute Case	ROU	3.5.4.2
AUSMDU00022491		SRR17283616	SAMN24254933	PRJNA319593	AUSMDU00022491	54	4728966		0.5202	185338	2018	8	Q3	Male	0-4 years	Blood	Acute Case	NWU	4.1
AUSMDU00022492		SRR17283615	SAMN24254934	PRJNA319593	AUSMDU00022492	55	4716367		0.5204	162068	2018	8	Q3	Male	20-49 years	Blood	Acute Case	NWU	3.5.4.2
AUSMDU00022493		SRR17283614	SAMN24254935	PRJNA319593	AUSMDU00022493	53	4752454		0.5204	184868	2018	9	Q3	Female	0-4 years	Blood	Acute Case	NWU	3.5.4.1
AUSMDU00022494		SRR17283613	SAMN24254936	PRJNA319593	AUSMDU00022494	55	4715241		0.5204	171894	2018	9	Q3	Male	20-49 years	Blood	Acute Case	NWU	3.5.4.3
AUSMDU00022495		SRR17283612	SAMN24254937	PRJNA319593	AUSMDU00022495	55	4716160		0.5204	173748	2018	9	Q3	Male	20-49 years	Blood	Acute Case	NWU	3.5.4.3
AUSMDU00022496		SRR17283611	SAMN24254938	PRJNA319593	AUSMDU00022496	55	4715838		0.5204	184868	2018	9	Q3	Female	20-49 years	Blood	Acute Case	NWU	3.5.4.1
AUSMDU00022497		SRR17283738	SAMN24254939	PRJNA319593	AUSMDU00022497	55	4822244		0.5201	184868	2018	9	Q3	Female	20-49 years	Blood	Acute Case	NWU	3.5.4.3
AUSMDU00022499		SRR17283737	SAMN24254940	PRJNA319593	AUSMDU00022499	57	4822108		0.5201	171886	2018	9	Q3	Female	20-49 years	Blood	Acute Case	ROU	3.5.4.3
AUSMDU00022500		SRR17283736	SAMN24254941	PRJNA319593	AUSMDU00022500	56	4715715		0.5204	184868	2018	9	Q3	Male	5-19 years	Blood	Acute Case	ROU	3.5.4.3
AUSMDU00022501		SRR17283735	SAMN24254942	PRJNA319593	AUSMDU00022501	54	4715750		0.5204	171901	2018	9	Q3	Male	5-19 years	Blood	Acute Case	ROU	3.5.4.1
AUSMDU00022502		SRR17283733	SAMN24254943	PRJNA319593	AUSMDU00022502	54	4715390		0.5204	171902	2018	9	Q3	Male	20-49 years	Blood	Acute Case	NWU	3.5.4.2
AUSMDU00022503		SRR17283732	SAMN24254944	PRJNA319593	AUSMDU00022503	54	4715608		0.5204	184868	2018	9	Q3	Female	20-49 years	Blood	Acute Case	NWU	3.5.4.2
AUSMDU00022504		SRR17283731	SAMN24254945	PRJNA319593	AUSMDU00022504	59	4714816		0.5204	153663	2018	9	Q3	Male	5-19 years	Blood	Acute Case	NWU	3.5.3
AUSMDU00022505		SRR17283730	SAMN24254946	PRJNA319593	AUSMDU00022505	51	4714759		0.5204	184868	2018	5	Q2	Female	5-19 years	Blood	Acute Case	NWU	3.5.4.2
AUSMDU00022506		SRR17283729	SAMN24254947	PRJNA319593	AUSMDU00022506	53	4822658		0.5201	170892	2018	10	Q4	Male	5-19 years	Blood	Acute Case	ROU	3.5.4.2
AUSMDU00022507		SRR17283728	SAMN24254948	PRJNA319593	AUSMDU00022507	57	4715756		0.5204	171894	2018	8	Q3	Female	20-49 years	Blood	Acute Case	NWU	3.5.4.3
AUSMDU00022508		SRR17283727	SAMN24254949	PRJNA319593	AUSMDU00022508	54	4822634		0.5201	171902	2018	10	Q4	Female	5-19 years	Blood	Acute Case	ROU	3.5.4.2
AUSMDU00022509		SRR17283726	SAMN24254950	PRJNA319593	AUSMDU00022509	60	4913246		0.5197	171902	2018	7	Q3	Male	20-49 years	Blood	Acute Case	SAV	3.5.4.2
AUSMDU00022511		SRR17283725	SAMN24254951	PRJNA319593	AUSMDU00022511	60	4751636		0.5204	162068	2018	9	Q3	Male	50+ years	Blood	Acute Case	ROU	3.5.4.1
AUSMDU00022512		SRR17283724	SAMN24254952	PRJNA319593	AUSMDU00022512	55	4715938		0.5204	171901	2018	9	Q3	Female	50+ years	Blood	Acute Case	ROU	3.5.4.1
AUSMDU00022513		SRR17283722	SAMN24254953	PRJNA319593	AUSMDU00022513	56	4821773		0.5201	161634	2018	9	Q3	Male	20-49 years	Blood	Acute Case	ROU	3.5.4.3
AUSMDU00022514		SRR17283721	SAMN24254954	PRJNA319593	AUSMDU00022514	53	4752503		0.5204	162068	2018	9	Q3	Male	50+ years	Blood	Acute Case	ROU	3.5.4.1
AUSMDU00022515		SRR17283720	SAMN24254955	PRJNA319593	AUSMDU00022515	51	4713930		0.5204	184868	2018	9	Q3	Male	0-4 years	Blood	Acute Case	NWU	3.5.4.1
AUSMDU00022516		SRR17283719	SAMN24254956	PRJNA319593	AUSMDU00022516	54	4822697		0.5201	190382	2018	10	Q4	Male	20-49 years	Blood	Acute Case	ROU	3.5.4.2
AUSMDU00022517		SRR17283718	SAMN24254957	PRJNA319593	AUSMDU00022517	55	4752089		0.5204	184868	2018	10	Q4	Male	5-19 years	Blood	Acute Case	NWU	3.5.4.1
AUSMDU00022518		SRR17283717	SAMN24254958	PRJNA319593	AUSMDU00022518	58	4821989		0.5201	161634	2018	10	Q4	Male	20-49 years	Blood	Acute Case	AUA	3.5.4.3
AUSMDU00035983		SRR17283716	SAMN24254959	PRJNA319593	AUSMDU00035983	57	4714584		0.5204	171902	2019	8	Q3	Male	5-19 years	Blood	Acute Case	SAV	3.5.4.3
AUSMDU00035984		SRR17283715	SAMN24254960	PRJNA319593	AUSMDU00035984	58	4714562		0.5204	171879	2019	8	Q3	Male	0-4 years	Blood	Acute Case	SAV	3.5.4.2
AUSMDU00035985		SRR17283714	SAMN24254961	PRJNA319593	AUSMDU00035985	59	4714900		0.5204	171894	2019	1	Q1	Female	20-49 years	Blood	Acute Case	AUA	3.5.4.3
AUSMDU00035986		SRR17283713	SAMN24254962	PRJNA319593	AUSMDU00035986	62	4715612		0.5204	184868	2019	1	Q1	Female	5-19 years	Blood	Acute Case	AUA	3.5.4.2
AUSMDU00035987		SRR17283711	SAMN24254963	PRJNA319593	AUSMDU00035987	58	4821626		0.5201	184868	2019	1	Q1	Male	50+ years	Blood	Acute Case	NWU	3.5.4.2
AUSMDU00035988		SRR17283710	SAMN24254964	PRJNA319593	AUSMDU00035988	58	4821315		0.5201	171910	2019	1	Q1	Male	20-49 years	Blood	Acute Case	NWU	3.5.4.3
AUSMDU00035989		SRR17283709	SAMN24254965	PRJNA319593	AUSMDU00035989	60	4714991		0.5204	171894	2019	1	Q1	Male	5-19 years	Blood	Acute Case	ROU	3.5.4.1
AUSMDU00035990		SRR17283708	SAMN24254966	PRJNA319593	AUSMDU00035990	60	4821210		0.5201	161634	2019	1	Q1	Female	5-19 years	Blood	Acute Case	ROU	3.5.4.3
AUSMDU00035992		SRR17283707	SAMN24254967	PRJNA319593	AUSMDU00035992	59	4821274		0.5201	171902	2019	1	Q1	Male	5-19 years	Blood	Acute Case	ROU	3.5.4.2
AUSMDU00035993		SRR17283674	SAMN24254968	PRJNA319593	AUSMDU00035993	56	4714870		0.5204	184868	2019	1	Q1	Male	0-4 years	Blood	Acute Case	ROU	3.5.4.1
AUSMDU00035994		SRR17283673	SAMN24254969	PRJNA319593	AUSMDU00035994	61	4822326		0.5201	171902	2019	1	Q1	Male	50+ years	Blood	Acute Case	ROU	3.5.4.2
AUSMDU00035995		SRR17283672	SAMN24254970	PRJNA319593	AUSMDU00035995	58	4715158		0.5204	184868	2019	1	Q1	Male	5-19 years	Blood	Acute Case	AUA	3.5.4.3
AUSMDU00035996		SRR17283671	SAMN24254971	PRJNA319593	AUSMDU00035996	61	4752400		0.5204	171902	2019	1	Q1	Female	5-19 years	Blood	Acute Case	NWU	3.5.4.1
AUSMDU00035997		SRR17283670	SAMN24254972	PRJNA319593	AUSMDU00035997	62	4752017		0.5204	173577	2019	1	Q1	Male	20-49 years	Blood	Acute Case	ROU	3.5.4.1
AUSMDU00035998		SRR17283668	SAMN24254973	PRJNA319593	AUSMDU00035998	59	4821677		0.5201	171902	2019	1	Q1	Female	50+ years	Blood	Acute Case	NWU	3.5.4.2
AUSMDU00035999		SRR17283667	SAMN24254974	PRJNA319593	AUSMDU00035999	62	4715609		0.5204	171910	2019	2	Q1	Female	20-49 years	Blood	Acute Case	ROU	3.5.4.1
AUSMDU00036000		SRR17283666	SAMN24254975	PRJNA319593	AUSMDU00036000	55	4821419		0.5201	190273	2019	2	Q1	Female	5-19 years	Blood	Acute Case	ROU	3.5.4.3
AUSMDU00036001		SRR17283665	SAMN24254976	PRJNA319593	AUSMDU00036001	57	4714879		0.5204	161634	2019	2	Q1	Female	5-19 years	Blood	Acute Case	AUA	3.5.4.3
AUSMDU00036002		SRR17283664	SAMN24254977	PRJNA319593	AUSMDU00036002	58	4715033		0.5204	173578	2019	2	Q1	Male	5-19 years	Blood	Acute Case	AUA	3.5.4.3
AUSMDU00036003		SRR17283663	SAMN24254978	PRJNA319593	AUSMDU00036003	63	4821265		0.5201	149295	2019	2	Q1	Male	20-49 years	Blood	Acute Case	AUA	3.5.4.2
AUSMDU00036004		SRR17283662	SAMN24254979	PRJNA319593	AUSMDU00036004	54	4714755		0.5204	184868	2019	2	Q1	Female	5-19 years	Blood	Acute Case	AUA	3.5.4.3
AUSMDU00036005		SRR17283661	SAMN24254980	PRJNA319593	AUSMDU00036005	64	4714620		0.5204	153663	2019	3	Q1	Male	5-19 years	Blood	Acute Case	NWU	3.5.4.1
AUSMDU00036006		SRR17283660	SAMN24254981	PRJNA319593	AUSMDU00036006	57	4822044		0.5201	171894	2019	3	Q1	Female	50+ years	Blood	Acute Case	NWU	3.5.4.3
AUSMDU00036007		SRR17283659	SAMN24254982	PRJNA319593	AUSMDU00036007	58	4714750		0.5204	173578	2019	3	Q1	Male	0-4 years	Blood	Acute Case	AUA	3.5.4.2
AUSMDU00036008		SRR17283657	SAMN24254983	PRJNA319593	AUSMDU00036008	56	4822146		0.5201	184868	2019	3	Q1	Female	20-49 years	Blood	Acute Case	NWU	3.5.4.2
AUSMDU00036009		SRR17283656	SAMN24254984	PRJNA319593	AUSMDU00036009	59	4715334		0.5204	161630	2019	3	Q1	Female	5-19 years	Blood	Acute Case	AUA	3.5.4.3
AUSMDU00036010		SRR17283655	SAMN24254985	PRJNA319593	AUSMDU00036010	60	4714958		0.5204	180012	2019	3	Q1	Male	20-49 years	Blood	Acute Case	NWU	3.5.4.2
AUSMDU00036011		SRR17283654	SAMN24254986	PRJNA319593	AUSMDU00036011	56	4714406		0.5204	184868	2019	3	Q1	Female	20-49 years	Blood	Acute Case	NWU	3.5.4.3
AUSMDU00036012		SRR17283653	SAMN24254987	PRJNA319593	AUSMDU00036012	58	4751825		0.5204	171902	2019	4	Q2	Female	5-19 years	Blood	Acute Case	NWU	3.5.4.1
AUSMDU00036013		SRR17283652	SAMN24254988	PRJNA319593	AUSMDU00036013	67	4821772		0.5201	143917	2019	4	Q2	Female	50+ years	Blood	Acute Case	ROU	3.5.4.1
AUSMDU00036014		SRR17283651	SAMN24254989	PRJNA319593	AUSMDU00036014	55	4821373		0.5201	171910	2019	4	Q2	Male	20-49 years	Blood	Acute Case	AUA	3.5.4.3
AUSMDU00036015		SRR17283650	SAMN24254990	PRJNA319593	AUSMDU00036015	58	4822058		0.5201	162068	2019	4	Q2	Female	20-49 years	Blood	Acute Case	NWU	3.5.4.2
AUSMDU00036016		SRR17283649	SAMN24254991	PRJNA319593	AUSMDU00036016	57	4821474		0.5201	171902	2019	5	Q2	Male	20-49 years	Blood	Acute Case	ROU	3.5.4.3
AUSMDU00036017		SRR17283648	SAMN24254992	PRJNA319593	AUSMDU00036017	62	4821369		0.5201	153663	2019	5	Q2	Male	0-4 years	Blood	Acute Case	ROU	3.5.4.3
AUSMDU00036018		SRR17283646	SAMN24254993	PRJNA319593	AUSMDU00036018	61	4751334		0.5204	162068	2019	5	Q2	Female	20-49 years	Blood	Acute Case	NWU	3.5.4.1
AUSMDU00036019		SRR17283645	SAMN24254994	PRJNA319593	AUSMDU00036019	57	4727963		0.5202	162217	2019	5	Q2	Male	5-19 years	Blood	Acute Case	NWU	4.1
AUSMDU00036020		SRR17283644	SAMN24254995	PRJNA319593	AUSMDU00036020	62	4715310		0.5204	171910	2019	6	Q2	Male	5-19 years	Blood	Acute Case	AUA	3.5.4.1
AUSMDU00036021		SRR17283643	SAMN24254996	PRJNA319593	AUSMDU00036021	60	4751835		0.5204	171902	2019	5	Q2	Female	5-19 years	Blood	Acute Case	NWU	3.5.4.1
AUSMDU00036022		SRR17283610	SAMN24254997	PRJNA319593	AUSMDU00036022	56	4714829		0.5204	171910	2019	6	Q2	Male	20-49 years	Blood	Acute Case	NWU	3.5.4.3
AUSMDU00036023		SRR17283609	SAMN24254998	PRJNA319593	AUSMDU00036023	57	4752361		0.5204	173473	2019	5	Q2	Female	50+ years	Blood	Acute Case	AUA	3.5.4.1
AUSMDU00036024		SRR17283608	SAMN24254999	PRJNA319593	AUSMDU00036024	58	4714242		0.5204	171902	2019	6	Q2	Male	5-19 years	Blood	Acute Case	NWU	3.5.4.3
AUSMDU00036025		SRR17283607	SAMN24255000	PRJNA319593	AUSMDU00036025	60	4750632		0.5204	162068	2019	6	Q2	Female	20-49 years	Blood	Acute Case	NWU	3.5.4.1
AUSMDU00036026		SRR17283606	SAMN24255001	PRJNA319593	AUSMDU00036026	60	4751330		0.5204	171902	2019	6	Q2	Male	20-49 years	Blood	Acute Case	NWU	3.5.4.1
AUSMDU00036027		SRR17283605	SAMN24255002	PRJNA319593	AUSMDU00036027	58	4714939		0.5204	171894	2019	6	Q2	Male	20-49 years	Blood	Acute Case	NWU	3.5.4.3
AUSMDU00036029		SRR17283803	SAMN24255003	PRJNA319593	AUSMDU00036029	56	4714922		0.5204	184868	2019	6	Q2	Female	5-19 years	Blood	Acute Case	NWU	3.5.4.3
AUSMDU00036174		SRR17283802	SAMN24255004	PRJNA319593	AUSMDU00036174	59	4714580		0.5204	161634	2019	7	Q3	Male	0-4 years	Blood	Acute Case	NWU	3.5.4.3
AUSMDU00036175		SRR17283801	SAMN24255005	PRJNA319593	AUSMDU00036175	60	4822254		0.5201	184868	2019	7	Q3	Male	20-49 years	Blood	Acute Case	NWU	3.5.4.3
AUSMDU00036176		SRR17283800	SAMN24255006	PRJNA319593	AUSMDU00036176	60	4821591		0.5201	171902	2019	7	Q3	Male	5-19 years	Blood	Acute Case	NWU	3.5.4.2
AUSMDU00036178		SRR17283799	SAMN24255007	PRJNA319593	AUSMDU00036178	52	4715181		0.5204	190286	2019	7	Q3	Female	20-49 years	Blood	Acute Case	AUA	3.5.4.3
AUSMDU00036181		SRR17283798	SAMN24255008	PRJNA319593	AUSMDU00036181	59	4714869		0.5204	171894	2019	7	Q3	Male	5-19 years	Blood	Acute Case	SAV	3.5.4.3
AUSMDU00036182		SRR17283797	SAMN24255009	PRJNA319593	AUSMDU00036182	61	4751506		0.5204	162064	2019	7	Q3	Female	50+ years	Blood	Acute Case	SAV	3.5.4.1
AUSMDU00036183		SRR17283796	SAMN24255010	PRJNA319593	AUSMDU00036183	58	4715392		0.5204	173485	2019	8	Q3	Female	20-49 years	Blood	Acute Case	SAV	3.5.4.3
AUSMDU00036184		SRR17283795	SAMN24255011	PRJNA319593	AUSMDU00036184	55	4752543		0.5204	184868	2019	8	Q3	Male	5-19 years	Blood	Acute Case	NWU	3.5.4.1
AUSMDU00036185		SRR17283794	SAMN24255012	PRJNA319593	AUSMDU00036185	58	4752190		0.5204	171902	2019	8	Q3	Female	0-4 years	Blood	Acute Case	ROU	3.5.4.1
AUSMDU00036186		SRR17283792	SAMN24255013	PRJNA319593	AUSMDU00036186	56	4715721		0.5204	171910	2019	8	Q3	Male	20-49 years	Blood	Acute Case	NWU	3.5.4.3
AUSMDU00036187		SRR17283791	SAMN24255014	PRJNA319593	AUSMDU00036187	59	4714284		0.5204	153663	2019	8	Q3	Male	5-19 years	Blood	Acute Case	SAV	3.5.4.3
AUSMDU00036188		SRR17283790	SAMN24255015	PRJNA319593	AUSMDU00036188	60	4715179		0.5204	162064	2019	8	Q3	Male	50+ years	Blood	Acute Case	ROU	3.5.4.1
AUSMDU00036189		SRR17283789	SAMN24255016	PRJNA319593	AUSMDU00036189	57	4750995		0.5204	171902	2019	8	Q3	Female	0-4 years	Blood	Acute Case	AUA	3.5.4.1
AUSMDU00036190		SRR17283788	SAMN24255017	PRJNA319593	AUSMDU00036190	60	4714832		0.5204	171902	2019	8	Q3	Male	20-49 years	Blood	Acute Case	NWU	3.5.4.3
AUSMDU00036191		SRR17283787	SAMN24255018	PRJNA319593	AUSMDU00036191	63	4820641		0.5201	171902	2019	9	Q3	Female	5-19 years	Blood	Acute Case	NWU	3.5.4.2
AUSMDU00036192	CP090240	SRR17283786, SRR17299246	SAMN24255019	PRJNA319593	AUSMDU00036192.consensus	2	4780792	106710	0.52	-	2019	9	Q3	Female	20-49 years	Blood	Acute Case	NWU	3.5.4.3
AUSMDU00036560		SRR17283785	SAMN24255020	PRJNA319593	AUSMDU00036560	58	4822083		0.5201	161634	2018	11	Q4	Male	20-49 years	Blood	Acute Case	NWU	3.5.4.3
AUSMDU00036561		SRR17283784	SAMN24255021	PRJNA319593	AUSMDU00036561	58	4715734		0.5204	149926	2018	11	Q4	Female	20-49 years	Blood	Acute Case	NWU	3.5.4.3
AUSMDU00036562		SRR17283783	SAMN24255022	PRJNA319593	AUSMDU00036562	59	4714324		0.5204	153663	2018	11	Q4	Female	20-49 years	Blood	Acute Case	ROU	3.5.4.3
AUSMDU00036563		SRR17283781	SAMN24255023	PRJNA319593	AUSMDU00036563	56	4822158		0.5201	184868	2018	11	Q4	Male	20-49 years	Blood	Acute Case	AUA	3.5.4.3
AUSMDU00036564		SRR17283780	SAMN24255024	PRJNA319593	AUSMDU00036564	58	4822512		0.5201	162068	2018	11	Q4	Male	5-19 years	Blood	Acute Case	ROU	3.5.4.2
AUSMDU00036565		SRR17283779	SAMN24255025	PRJNA319593	AUSMDU00036565	57	4752193		0.5204	153663	2018	11	Q4	Male	5-19 years	Blood	Acute Case	NWU	3.5.4.1
AUSMDU00036566		SRR17283778	SAMN24255026	PRJNA319593	AUSMDU00036566	58	4822582		0.5201	153663	2018	11	Q4	Male	20-49 years	Blood	Acute Case	ROU	3.5.4.3
AUSMDU00036567		SRR17283777	SAMN24255027	PRJNA319593	AUSMDU00036567	55	4715663		0.5204	171894	2018	11	Q4	Female	5-19 years	Blood	Acute Case	NWU	3.5.4.3
AUSMDU00036568		SRR17283776	SAMN24255028	PRJNA319593	AUSMDU00036568	58	4715304		0.5204	171894	2018	11	Q4	Female	20-49 years	Blood	Acute Case	ROU	3.5.4.3
AUSMDU00036569		SRR17283775	SAMN24255029	PRJNA319593	AUSMDU00036569	56	4710883		0.5204	171894	2018	11	Q4	Female	20-49 years	Blood	Acute Case	NWU	3.5.4.3
AUSMDU00036570		SRR17283774	SAMN24255030	PRJNA319593	AUSMDU00036570	58	4821751		0.5201	153663	2018	12	Q4	Male	20-49 years	Blood	Acute Case	AUA	3.5.4.3
AUSMDU00036571		SRR17283773	SAMN24255031	PRJNA319593	AUSMDU00036571	61	4714881		0.5204	161630	2018	12	Q4	Male	20-49 years	Blood	Acute Case	AUA	3.5.4.3
AUSMDU00036572		SRR17283772	SAMN24255032	PRJNA319593	AUSMDU00036572	59	4715680		0.5204	171910	2018	12	Q4	Male	5-19 years	Blood	Acute Case	NWU	3.5.4.2
AUSMDU00036573		SRR17283770	SAMN24255033	PRJNA319593	AUSMDU00036573	57	4821943		0.5201	171902	2018	12	Q4	Female	20-49 years	Blood	Acute Case	AUA	3.5.4.3
AUSMDU00036574		SRR17283769	SAMN24255034	PRJNA319593	AUSMDU00036574	60	4751851		0.5204	171902	2018	12	Q4	Male	20-49 years	Blood	Acute Case	NWU	3.5.4.1
AUSMDU00036575		SRR17283768	SAMN24255035	PRJNA319593	AUSMDU00036575	61	4821749		0.5201	161634	2018	12	Q4	Female	5-19 years	Blood	Acute Case	AUA	3.5.4.3
AUSMDU00036576		SRR17283767	SAMN24255036	PRJNA319593	AUSMDU00036576	55	4752845		0.5204	184868	2018	12	Q4	Male	20-49 years	Blood	Acute Case	NWU	3.5.4.1
AUSMDU00036577		SRR17283766	SAMN24255037	PRJNA319593	AUSMDU00036577	56	4752181		0.5204	184868	2018	12	Q4	Male	5-19 years	Blood	Acute Case	ROU	3.5.4.1
AUSMDU00036578		SRR17283765	SAMN24255038	PRJNA319593	AUSMDU00036578	55	4715305		0.5204	171894	2018	12	Q4	Female	20-49 years	Blood	Acute Case	NWU	3.5.4.3
AUSMDU00036579		SRR17283764	SAMN24255039	PRJNA319593	AUSMDU00036579	57	4822420		0.5201	162068	2018	12	Q4	Male	5-19 years	Blood	Acute Case	ROU	3.5.4.1
AUSMDU00036580		SRR17283763	SAMN24255040	PRJNA319593	AUSMDU00036580	55	4822291		0.5201	171902	2018	12	Q4	Male	5-19 years	Blood	Acute Case	NWU	3.5.4.3
AUSMDU00036581	CP090239	SRR17283762, SRR17299240	SAMN24255041	PRJNA319593	AUSMDU00036581.consensus	1	4795171	-	0.52	-	2019	8	Q3	Male	5-19 years	Blood	Acute Case	SAV	4.1
AUSMDU00036582		SRR17283761	SAMN24255042	PRJNA319593	AUSMDU00036582	57	4715989		0.5204	149926	2019	8	Q3	Female	5-19 years	Blood	Acute Case	SAV	3.5.4.2
AUSMDU00036583		SRR17283759	SAMN24255043	PRJNA319593	AUSMDU00036583	57	4822521		0.5201	171910	2019	8	Q3	Male	5-19 years	Blood	Acute Case	SAV	3.5.4.2
AUSMDU00036585		SRR17283758	SAMN24255044	PRJNA319593	AUSMDU00036585	59	4714734		0.5204	149175	2019	6	Q2	Male	50+ years	Stool	Asymptomatic Shedder	NWU	3.5.4.3
AUSMDU00036587		SRR17283757	SAMN24255045	PRJNA319593	AUSMDU00036587	59	4822859		0.5201	162068	2019	1	Q1	Male	20-49 years	Stool	Asymptomatic Shedder	ROU	3.5.4.2
AUSMDU00036588		SRR17283756	SAMN24255046	PRJNA319593	AUSMDU00036588	57	4822544		0.5201	171902	2019	2	Q1	Female	50+ years	Stool	Asymptomatic Shedder	NWU	3.5.4.2
AUSMDU00036589		SRR17283755	SAMN24255047	PRJNA319593	AUSMDU00036589	55	4715341		0.5204	184868	2019	2	Q1	Female	20-49 years	Stool	Asymptomatic Shedder	AUA	3.5.4.3
AUSMDU00036590		SRR17283754	SAMN24255048	PRJNA319593	AUSMDU00036590	55	4715873		0.5204	184868	2019	3	Q1	Male	20-49 years	Stool	Asymptomatic Shedder	AUA	3.5.4.3
AUSMDU00036591		SRR17283753	SAMN24255049	PRJNA319593	AUSMDU00036591	57	4752018		0.5204	162068	2018	10	Q4	Female	50+ years	Stool	Asymptomatic Shedder	NWU	3.5.4.1
AUSMDU00036592		SRR17283752	SAMN24255050	PRJNA319593	AUSMDU00036592	58	4714985		0.5204	161634	2019	8	Q3	Female	20-49 years	Blood	Acute Case	SAV	3.5.4.3
AUSMDU00036593		SRR17283751	SAMN24255051	PRJNA319593	AUSMDU00036593	58	4714522		0.5204	171902	2019	8	Q3	Female	20-49 years	Stool	Asymptomatic Shedder	SAV	3.5.4.3
AUSMDU00036594		SRR17283750	SAMN24255052	PRJNA319593	AUSMDU00036594	59	4714329		0.5204	171894	2019	4	Q2	Female	50+ years	Urine	Acute Case	ROU	3.5.4.3
AUSMDU00049284		SRR17283701	SAMN24255053	PRJNA319593	AUSMDU00049284	53	4822067		0.5201	190286	2019	9	Q3	Female	5-19 years	Blood	Acute Case	NWU	3.5.4.3
AUSMDU00049285		SRR17283700	SAMN24255054	PRJNA319593	AUSMDU00049285	54	4752101		0.5204	171902	2019	9	Q3	Female	20-49 years	Blood	Acute Case	NWU	3.5.4.1
AUSMDU00049286		SRR17283699	SAMN24255055	PRJNA319593	AUSMDU00049286	55	4822067		0.5201	171894	2019	10	Q4	Female	0-4 years	Blood	Acute Case	AUA	3.5.4.3
AUSMDU00049287		SRR17283698	SAMN24255056	PRJNA319593	AUSMDU00049287	81	5030045		0.522	161630	2019	10	Q4	Male	20-49 years	Blood	Acute Case	NWU	3.5.4.3
AUSMDU00049289		SRR17283697	SAMN24255057	PRJNA319593	AUSMDU00049289	57	4751713		0.5204	171902	2019	10	Q4	Male	20-49 years	Blood	Acute Case	AUA	3.5.4.1
AUSMDU00049290		SRR17283696	SAMN24255058	PRJNA319593	AUSMDU00049290	56	4820782		0.5201	161630	2019	10	Q4	Male	5-19 years	Blood	Acute Case	NWU	3.5.4.3
AUSMDU00049291		SRR17283694	SAMN24255059	PRJNA319593	AUSMDU00049291	54	4715361		0.5204	171886	2019	10	Q4	Male	20-49 years	Blood	Acute Case	AUA	3.5.4.3
AUSMDU00049292		SRR17283693	SAMN24255060	PRJNA319593	AUSMDU00049292	57	4752051		0.5204	162068	2019	11	Q4	Female	5-19 years	Blood	Acute Case	ROU	3.5.4.1
AUSMDU00049295		SRR17283692	SAMN24255061	PRJNA319593	AUSMDU00049295	57	4719419		0.5204	171910	2020	2	Q2	Female	20-49 years	Blood	Acute Case	ROU	3.5.4.1
AUSMDU00049296		SRR17283691	SAMN24255062	PRJNA319593	AUSMDU00049296	53	4714883		0.5204	184868	2020	2	Q2	Male	0-4 years	Blood	Acute Case	NWU	3.5.4.3
AUSMDU00049299		SRR17283689	SAMN24255064	PRJNA319593	AUSMDU00049299	52	4715291		0.5204	171902	2020	4	Q3	Female	0-4 years	Blood	Acute Case	NWU	3.5.4.1
AUSMDU00049300		SRR17283688	SAMN24255065	PRJNA319593	AUSMDU00049300	54	4715871		0.5204	184868	2020	5	Q3	Female	50+ years	Blood	Acute Case	NWU	3.5.4.1
AUSMDU00049301		SRR17283687	SAMN24255066	PRJNA319593	AUSMDU00049301	52	4716010		0.5204	184868	2020	5	Q3	Male	20-49 years	Blood	Acute Case	NWU	3.5.4.1
AUSMDU00049302	CP090237, CP090238	SRR17283686, SRR17299239	SAMN24255067	PRJNA319593	AUSMDU00049302.consensus	1	4780772	-	0.521	-	2020	5	Q3	Female	20-49 years	Blood	Acute Case	SAV	3.5.4.3
AUSMDU00049303		SRR17283685	SAMN24255068	PRJNA319593	AUSMDU00049303	57	4716054		0.5204	180016	2020	5	Q3	Female	5-19 years	Blood	Acute Case	ROU	3.5.4.1
AUSMDU00049304		SRR17283683	SAMN24255069	PRJNA319593	AUSMDU00049304	54	4751826		0.5204	171902	2020	5	Q3	Female	50+ years	Blood	Acute Case	ROU	3.5.4.1
AUSMDU00049305	CP090236	SRR17283682, SRR17299238	SAMN24255070	PRJNA319593	AUSMDU00049305.consensus	1	4795566	-	0.521	-	2020	5	Q3	Male	5-19 years	Blood	Acute Case	ROU	3.5.4.1
AUSMDU00049307		SRR17283681	SAMN24255071	PRJNA319593	AUSMDU00049307	55	4715420		0.5204	162069	2020	6	Q3	Male	20-49 years	Blood	Acute Case	ROU	3.5.4.1
AUSMDU00049308	CP090235	SRR17283680, SRR17299237	SAMN24255072	PRJNA319593	AUSMDU00049308.consensus	1	4781015	-	0.521	-	2020	6	Q3	Female	0-4 years	Blood	Acute Case	ROU	3.5.4.1
AUSMDU00049309		SRR17283679	SAMN24255073	PRJNA319593	AUSMDU00049309	55	4715077		0.5204	171902	2020	6	Q3	Male	5-19 years	Blood	Acute Case	NWU	3.5.4.3
AUSMDU00049310		SRR17283678	SAMN24255074	PRJNA319593	AUSMDU00049310	53	4715265		0.5204	171902	2020	6	Q3	Male	20-49 years	Blood	Acute Case	NWU	3.5.4.3
AUSMDU00049312		SRR17283676	SAMN24255076	PRJNA319593	AUSMDU00049312	60	4821334		0.5201	161630	2020	6	Q3	Female	20-49 years	Blood	Acute Case	ROU	3.5.4.3
AUSMDU00049314	CP090234	SRR17283675, SRR17299236	SAMN24255077	PRJNA319593	AUSMDU00049314.consensus	1	4781054	-	0.521	-	2019	11	Q4	Female	20-49 years	Stool	Asymptomatic Shedder	NWU	3.5.4.2
AUSMDU00049315		SRR17283642	SAMN24255078	PRJNA319593	AUSMDU00049315	54	4822502		0.5201	184868	2019	10	Q4	Female	20-49 years	Stool	Asymptomatic Shedder	NWU	3.5.4.3
AUSMDU00049316		SRR17283640	SAMN24255079	PRJNA319593	AUSMDU00049316	54	4715875		0.5204	171910	2020	6	Q3	Male	20-49 years	Stool	Asymptomatic Shedder	SAV	3.5.4.1
AUSMDU00049486		SRR17283639	SAMN24255080	PRJNA319593	AUSMDU00049486	62	4822035		0.5201	171902	2020	2	Q2	Male	5-19 years	Stool	Asymptomatic Shedder	SAV	3.5.4.2
AUSMDU00049488		SRR17283638	SAMN24255081	PRJNA319593	AUSMDU00049488	62	4714317		0.5204	171894	2020	4	Q3	Female	20-49 years	Stool	Asymptomatic Shedder	AUA	3.5.4.3
AUSMDU00049490		SRR17283637	SAMN24255082	PRJNA319593	AUSMDU00049490	53	4715897		0.5204	184868	2019	11	Q4	Male	5-19 years	Blood	Acute Case	SAV	3.5.4.1
AUSMDU00049491		SRR17283636	SAMN24255083	PRJNA319593	AUSMDU00049491	59	4820021		0.5201	153663	2019	10	Q4	Female	20-49 years	Blood	Acute Case	SAV	3.5.4.3
AUSMDU00049492		SRR17283635	SAMN24255084	PRJNA319593	AUSMDU00049492	59	4822107		0.5201	162064	2020	1	Q2	Female	50+ years	Blood	Acute Case	SAV	3.5.4.2
AUSMDU00049493		SRR17283634	SAMN24255085	PRJNA319593	AUSMDU00049493	55	4815073		0.5202	171902	2019	6	Q2	Female	5-19 years	Blood	Acute Case	SAV	3.5.4.3
AUSMDU00049494		SRR17283633	SAMN24255086	PRJNA319593	AUSMDU00049494	60	4820789		0.5201	184868	2019	5	Q2	Female	20-49 years	Stool	Asymptomatic Shedder	SAV	3.5.4.2
AUSMDU00049495		SRR17283632	SAMN24255087	PRJNA319593	AUSMDU00049495	58	4714415		0.5204	171902	2019	5	Q2	Male	5-19 years	Blood	Acute Case	SAV	3.5.4.2
AUSMDU00049496	CP090233	SRR17283631, SRR17299235	SAMN24255088	PRJNA319593	AUSMDU00049496.consensus	2	4781048	106710	0.52	-	2020	5	Q3	Male	50+ years	Blood	Acute Case	SAV	3.5.4.2
AUSMDU00049497		SRR17283628	SAMN24255089	PRJNA319593	AUSMDU00049497	55	4728369		0.5203	149716	2019	3	Q1	Female	5-19 years	Blood	Acute Case	SAV	4.1
AUSMDU00049498		SRR17283627	SAMN24255090	PRJNA319593	AUSMDU00049498	55	4715776		0.5204	172270	2020	1	Q2	Female	20-49 years	Stool	Asymptomatic Shedder	ROU	3.5.4.1
